# Phenotypic convergence: a novel phenomenon in the diagnostic process of Mendelian genetic disorders

**DOI:** 10.1101/2023.01.17.23284691

**Authors:** Rory J Tinker, Josh Peterson, Lisa Bastarache

## Abstract

**Introduction:** The study of Mendelian disease has yielded a large body of knowledge about the phenotypic presentation of disease. Less is known about the way the diseases are reflected in the electronic health record (EHR).

**Aim:** To develop an EHR-based model of the diagnostic trajectory and investigate data availability and the longitudinal distribution of signs and symptoms of a Mendelian disorder within EHRs.

**Methods:** We created a conceptual model to specify key time points of the diagnostic trajectory and applied it to individuals with genetically confirmed hereditary connective tissue diseases (HCTD). Using the model, we assessed EHR data availability within each time interval. We tested the performance of phenotype risk scores (PheRS), an algorithm that detects Mendelian disease patterns and assessed the phenotypic expression of HCTD over the diagnostic trajectory.

**Results:** We identified 251 individuals with HCTD; 79 (35%) of these patients had a fully ascertained diagnostic trajectory. There were few documented signs and symptoms prior to clinical suspicion that evoked an HCTD disorder (median PheRS 0.14); once suspicion was documented, median PheRS increased to 1.87 (SD). The majority (72%) of phenotypic features were identified post clinical suspicion.

**Discussion:** Using a novel conceptual model for the diagnostic trajectory of Mendelian disease, we demonstrated that phenotype ascertainment is, in part, driven by the diagnostic process and that many findings are only documented following clinical suspicion and diagnosis, a process we term phenotypic convergence. Therefore, algorithms that aim to detect undiagnosed Mendelian disease should censor EHR data to avoid data leakage.
