## Supplementary material for "Phenotypic convergence: a novel phenomenon in the diagnostic process of Mendelian genetic disorders": Supplmentry Tables

### Sheet: S1 Gene list
dID	Disease name	inher	gene	series_names	Total # of records	Diagnosed individuals
108300	Stickler syndrome, type I	AD	COL2A1	Stickler syndrome - PS108300	173	37
604841	Stickler syndrome, type II	AD	COL11A1	Stickler syndrome - PS108300	102	6
609508	Stickler sydrome, type I, nonsyndromic ocular	AD	COL2A1	Stickler syndrome - PS108300	173	0
614134	Stickler syndrome, type IV	AR	COL9A1	Stickler syndrome - PS108300	52	0
614284	?Stickler syndrome, type V	AR	COL9A2	Stickler syndrome - PS108300	32	0
620022	Stickler syndrome, type VI	AR	COL9A3	Stickler syndrome - PS108300	32	0
154700	Marfan syndrome	AD	FBN1	None	758	159
609192	Loeys-Dietz syndrome 1	AD	TGFBR1	Loeys-Dietz syndrome - PS609192	254	8
610168	Loeys-Dietz syndrome 2	AD	TGFBR2	Loeys-Dietz syndrome - PS609192	285	8
613795	Loeys-Dietz syndrome 3	AD	SMAD3	Loeys-Dietz syndrome - PS609192	190	10
614816	Loeys-Dietz syndrome 4	AD	TGFB2	Loeys-Dietz syndrome - PS609192	144	7
615582	Loeys-Dietz syndrome 5	AD	TGFB3	Loeys-Dietz syndrome - PS609192	62	0
619656	Loeys-Dietz syndrome 6	AD	SMAD2	Loeys-Dietz syndrome - PS609192	31	0
130000	Ehlers-Danlos syndrome, classic type, 1	AD	COL5A1	Ehlers-Danlos syndrome - PS130000	262	10
130010	Ehlers-Danlos syndrome, classic type, 2	AD	COL5A2	Ehlers-Danlos syndrome - PS130000	223	1
130050	Ehlers-Danlos syndrome, vascular type	AD	COL3A1	Ehlers-Danlos syndrome - PS130000	561	33
130060	Ehlers-Danlos syndrome, arthrochalasia type, 1	AD	COL1A1	Ehlers-Danlos syndrome - PS130000	412	1
130070	Ehlers-Danlos syndrome, spondylodysplastic type, 1	AR	B4GALT7	Ehlers-Danlos syndrome - PS130000	19	0
130080	Ehlers-Danlos syndrome, periodontal type, 1	AD	C1R	Ehlers-Danlos syndrome - PS130000	18	0
225320	Ehlers-Danlos syndrome, cardiac valvular type	AR	COL1A2	Ehlers-Danlos syndrome - PS130000	273	0
225400	Ehlers-Danlos syndrome, kyphoscoliotic type, 1	AR	PLOD1	Ehlers-Danlos syndrome - PS130000	84	0
225410	Ehlers-Danlos syndrome, dermatosparaxis type	AR	ADAMTS2	Ehlers-Danlos syndrome - PS130000	46	0
229200	Brittle cornea syndrome 1	AR	ZNF469	Ehlers-Danlos syndrome - PS130000	35	0
601776	Ehlers-Danlos syndrome, musculocontractural type 1	AR	CHST14	Ehlers-Danlos syndrome - PS130000	30	0
606408	Ehlers-Danlos syndrome, classic-like, 1	AR	TNXB	Ehlers-Danlos syndrome - PS130000	190	0
612350	Ehlers-Danlos syndrome, spondylodysplastic type, 3	AR	SLC39A13	Ehlers-Danlos syndrome - PS130000	26	0
614170	Brittle cornea syndrome 2	AR	PRDM5	Ehlers-Danlos syndrome - PS130000	16	0
614557	Ehlers-Danlos syndrome, kyphoscoliotic type, 2	AR	FKBP14	Ehlers-Danlos syndrome - PS130000	35	0
615349	Ehlers-Danlos syndrome, spondylodysplastic type, 2	AR	B3GALT6	Ehlers-Danlos syndrome - PS130000	11	0
615539	Ehlers-Danlos syndrome, musculocontractural type 2	AR	DSE	Ehlers-Danlos syndrome - PS130000	9109	NA
616471	Bethlem myopathy 2	AD	COL12A1	Ehlers-Danlos syndrome - PS130000	45	0
617174	Ehlers-Danlos syndrome, periodontal type 2	AD	C1S	Ehlers-Danlos syndrome - PS130000	17	1
617821	Ehlers-Danlos syndrome, arthrochalasia type, 2	AD	COL1A2	Ehlers-Danlos syndrome - PS130000	273	0
618000	Ehlers-Danlos syndrome, classic-like, 2	AR	AEBP1	Ehlers-Danlos syndrome - PS130000	10	0

### Sheet: S2 - PhecodeX HCTD features
Disease	phecode	phecode_string	phecode category
EDS	168.19	Spontaneous ecchymoses	Blood
EDS	369.62	Keratoconus	Eye
EDS	372.2	Dislocation of lens	Eye
EDS	387.2	Myopia	Eye
EDS	413.1	Mitral valve disorders	Cardio
EDS	438.1	Aortic aneurysm and ectasia	Cardio
EDS	438.6	Cerebral aneurysm	Cardio
EDS	484.1	Spontaneous pneumothorax	Resp
EDS	487.3	Hemoptysis	Resp
EDS	502.6	Loss of teeth and edentulism	GI
EDS	504	Periodontal diseases	GI
EDS	504.3	Periodontitis	GI
EDS	520.11	Inguinal hernia	GI
EDS	520.13	Umbilical hernia	GI
EDS	523	Diverticular disease [Bowel diverticulosis]	GI
EDS	618.11	Cystocele	Genitourinary
EDS	618.2	Uterine/Uterovaginal prolapse	Genitourinary
EDS	619.31	Incompetence of cervix uteri	Genitourinary
EDS	675	Atrophic conditions of skin	Derm
EDS	676.2	Scar conditions and fibrosis of skin	Derm
EDS	684.1	Alopecia	Derm
EDS	708	Osteoarthritis	Musc/Skel
EDS	710.41	Flat foot [pes planus]	Musc/Skel
EDS	710.42	Club foot	Musc/Skel
EDS	712.51	Hypermobility syndrome	Musc/Skel
EDS	712.6	Instability of joint	Musc/Skel
EDS	712.61	Recurrent dislocation of joint	Musc/Skel
EDS	713.3	Pain in joint	Musc/Skel
EDS	714.1	Kyphosis	Musc/Skel
EDS	714.3	Scoliosis	Musc/Skel
EDS	726	Osteoporosis and low bone density	Musc/Skel
EDS	726.2	Pathologic fracture	Musc/Skel
EDS	727	Other disorders of bone	Musc/Skel
EDS	733.3	Anomalies of tooth position	Musc/Skel
EDS	753.7	Congenital anomalies of sclera	Cong
EDS	755.1	Aplasia/Hypoplasia of the external ear	Cong
EDS	783.1	Congenital dislocation of hip	Cong
EDS	807.2	Weakness	Signs/Symptoms
EDS	872	Other and ill-defined conditions originating in the perinatal period	Neonate
EDS	890.3	Short stature	Dev
EDS	891.3	Specific developmental disorder of motor function	Dev
EDS	905	Premature rupture of membranes	Preg
EDS	945	Rupture of uterus	Preg
LDS	168.19	Spontaneous ecchymoses	Blood
LDS	209.11	Tall stature, acromegaly and gigantism	Endo
LDS	324.34	Torticollis	Neuro
LDS	344.1	Hydrocephalus	Neuro
LDS	361.3	Ptosis of eyelid	Eye
LDS	365.3	Exophthalmos [Proptosis]	Eye
LDS	371	Cataract	Eye
LDS	372.2	Dislocation of lens	Eye
LDS	381.4	Exotropia	Eye
LDS	413.1	Mitral valve disorders	Cardio
LDS	413.11	Mitral valve insufficiency	Cardio
LDS	413.22	Aortic insufficiency	Cardio
LDS	413.4	Pulmonary valve disorders	Cardio
LDS	416.2	Atrial fibrillation and flutter	Cardio
LDS	420	Cardiac arrest	Cardio
LDS	425	Cardiomegaly	Cardio
LDS	430.1	Nontraumatic subarachnoid hemorrhage	Cardio
LDS	438.1	Aortic aneurysm and ectasia	Cardio
LDS	438.11	Abdominal aortic aneurysm	Cardio
LDS	438.12	Thoracic aneurysm	Cardio
LDS	438.41	Aortic dissection	Cardio
LDS	438.6	Cerebral aneurysm	Cardio
LDS	438.9	Aneurysm of pulmonary artery	Cardio
LDS	444.1	Varicose veins	Cardio
LDS	474.1	Emphysema	Resp
LDS	484	Pneumothorax and air leak	Resp
LDS	484.1	Spontaneous pneumothorax	Resp
LDS	520.11	Inguinal hernia	GI
LDS	520.13	Umbilical hernia	GI
LDS	522.61	Eosinophilic esophagitis	GI
LDS	618.11	Cystocele	Genitourinary
LDS	618.2	Uterine/Uterovaginal prolapse	Genitourinary
LDS	675.2	Striae atrophicae	Derm
LDS	676.2	Scar conditions and fibrosis of skin	Derm
LDS	708	Osteoarthritis	Musc/Skel
LDS	710.23	Protrusio acetabuli	Musc/Skel
LDS	710.41	Flat foot [pes planus]	Musc/Skel
LDS	710.42	Club foot	Musc/Skel
LDS	712.51	Hypermobility syndrome	Musc/Skel
LDS	712.6	Instability of joint	Musc/Skel
LDS	714.3	Scoliosis	Musc/Skel
LDS	715.3	Spondylolisthesis	Musc/Skel
LDS	716.2	Degenerative disc disease	Musc/Skel
LDS	719.92	Contracture of joint	Musc/Skel
LDS	726.1	Osteoporosis	Musc/Skel
LDS	728.2	Osteochondritis dissecans	Musc/Skel
LDS	733.1	Major anomalies of jaw size	Musc/Skel
LDS	733.3	Anomalies of tooth position	Musc/Skel
LDS	733.7	Anomalies of jaw-cranial base relationship	Musc/Skel
LDS	753.7	Congenital anomalies of sclera	Cong
LDS	757.1	Cleft palate	Cong
LDS	758	Congenital deformities of skull, face, and jaw	Cong
LDS	758.5	Hypertelorism	Cong
LDS	778.3	Patent ductus arteriosus	Cong
LDS	778.4	Congenital anomalies of aorta	Cong
LDS	778.5	Anomalies of pulmonary artery, congenital	Cong
LDS	780.42	Atrial septal defect	Cong
LDS	781	Other congenital malformations of circulatory system	Cong
LDS	785.12	Syndactyly	Cong
LDS	786	Pectus deformity	Cong
LDS	786.1	Pectus excavatum	Cong
LDS	786.2	Pectus carinatum	Cong
LDS	807.1	Chronic fatigue syndrome	Signs/Symptoms
LDS	809.2	Chronic pain	Signs/Symptoms
LDS	890	Lack of expected normal physiological development in childhood	Dev
LDS	892.6	Intellectual disabilities	Dev
MFS	209.11	Tall stature, acromegaly and gigantism	Endo
MFS	344.3	Cerebrospinal fluid leak	Neuro
MFS	371	Cataract	Eye
MFS	372.2	Dislocation of lens	Eye
MFS	374.1	Retinal detachments and breaks	Eye
MFS	375.1	Glaucoma	Eye
MFS	381	Strabismus	Eye
MFS	381.3	Esotropia	Eye
MFS	381.4	Exotropia	Eye
MFS	387.2	Myopia	Eye
MFS	413.1	Mitral valve disorders	Cardio
MFS	413.11	Mitral valve insufficiency	Cardio
MFS	413.22	Aortic insufficiency	Cardio
MFS	413.3	Tricuspid valve disorders	Cardio
MFS	424	Heart failure	Cardio
MFS	438.1	Aortic aneurysm and ectasia	Cardio
MFS	438.41	Aortic dissection	Cardio
MFS	438.9	Aneurysm of pulmonary artery	Cardio
MFS	474.1	Emphysema	Resp
MFS	484	Pneumothorax and air leak	Resp
MFS	520.15	Incisional hernia	GI
MFS	675.2	Striae atrophicae	Derm
MFS	708	Osteoarthritis	Musc/Skel
MFS	709.24	Hammer toe	Musc/Skel
MFS	710.23	Protrusio acetabuli	Musc/Skel
MFS	710.3	Acquired deformities of the knee	Musc/Skel
MFS	710.41	Flat foot [pes planus]	Musc/Skel
MFS	710.43	Cavus deformity of foot	Musc/Skel
MFS	712.51	Hypermobility syndrome	Musc/Skel
MFS	714.3	Scoliosis	Musc/Skel
MFS	715.3	Spondylolisthesis	Musc/Skel
MFS	719.6	Muscle wasting and atrophy	Musc/Skel
MFS	719.92	Contracture of joint	Musc/Skel
MFS	733.1	Major anomalies of jaw size	Musc/Skel
MFS	733.31	Crowding of teeth	Musc/Skel
MFS	733.7	Anomalies of jaw-cranial base relationship	Musc/Skel
MFS	753.5	Congenital malformations of iris	Cong
MFS	758	Congenital deformities of skull, face, and jaw	Cong
MFS	786.1	Pectus excavatum	Cong
MFS	786.2	Pectus carinatum	Cong
STL	371	Cataract	Eye
STL	374.1	Retinal detachments and breaks	Eye
STL	375.1	Glaucoma	Eye
STL	387.2	Myopia	Eye
STL	388.1	Blindness of both eyes	Eye
STL	396.1	Conductive hearing loss	Hearing
STL	396.2	Sensorineural hearing loss	Hearing
STL	413.1	Mitral valve disorders	Cardio
STL	708	Osteoarthritis	Musc/Skel
STL	712.51	Hypermobility syndrome	Musc/Skel
STL	713	Symptoms related to joints	Musc/Skel
STL	714.1	Kyphosis	Musc/Skel
STL	714.3	Scoliosis	Musc/Skel
STL	714.4	Spinal osteochondrosis	Musc/Skel
STL	715.3	Spondylolisthesis	Musc/Skel
STL	733.1	Major anomalies of jaw size	Musc/Skel
STL	756	Congenital malformations of face and neck	Cong
STL	757	Oral cleft	Cong
STL	757.1	Cleft palate	Cong
STL	786.1	Pectus excavatum	Cong
STL	787	Congenital malformations of spine and bony thorax	Cong
STL	788.1	Chondrodystrophy	Cong
STL	890.3	Short stature	Dev

### Sheet: S3 PheRS scores
	Pre-suspicion			Pre-diagnosis			Post-diagnosis			All
Disease	Median PheRS [Q1 - Q3]	pseudo median (95% Cis)*	P*	Median PheRS [Q1 - Q3]	pseudo median (95% Cis)*	P*	Median PheRS [Q1 - Q3]	pseudo median (95% Cis)*	P*	Median PheRS [Q1 - Q3]	pseudo median (95% Cis)*	P*
MFS	0.07 [-0.16 - 1.11]	0.38 [0.2 - 0.59]	3.836e-05	1.33 [-0.25 - 3.14]	1.17 [0.54 - 1.91]	2.082e-07	1.87 [0.11 - 1.87]	1.93 [1.18 - 2.68]	7.153e-12	2.54 [0.83 - 5.10]	2.7 [2.04 - 3.26]	1.839e-13
EDS	0.2 [-0.05 - 1.16]	0.53 [0.19 - 0.98]	0.003271	0.98 [-0.12 - 2.30]	1.17 [0.46 - 1.76]	0.0003834	1.41 [0.74 - 1.88]	1.49 [1.07 - 1.86]	1.325e-07	1.44 [0.76 - 3.30]	1.64 [1.18 - 2.33]	3.045e-08
LDS	0.04 [-0.06 - 0.95]	0.43 [0.15 - 0.8]	0.002796	0.76 [-0.03 - 2.66	0.97 [0.44 - 2.02]	2.682e-05	2.34 [0.95 - 3.40]	2.17 [1.42 - 3.01]	1.429e-08	3.57 [0.78 - 4.47]	3.38 [1.7 - 4.3]	3.873e-08
STL	1.59 [0.32 - 3.39]	1.84 [1.18 - 2.65]	2.825e-07	3.06 [1.37 - 4.75]	3.17 [2.17 - 4.21]	1.027e-08	3.55 [1.88 - 6.88]	3.45 [2.53 - 5.08]	2.438e-10	5.03 [2.19 - 7.33]	4.91 [3.31 - 6.53]	2.252e-11
ALL	0.14 [-0.03 - 1.48]	0.57 [0.41 - 0.76]	8.672e-14	1.36 [-0.02 - 3.47]	1.50 [1.09 - 1.91]	1.86108e-20	1.87 [0.86 - 3.91]	2.03 [1.7 - 2.4]	2.19115e-33	2.69 [0.88 - 5.11]	2.84 [2.37 - 3.31]	2.39145e-36
* Pseudo median and P-value calculated with Wilcoxon rank sum Test, comparing cases with unaffected controls

### Sheet: S4 - PheRS compare
Group 1	Group 2	pseudo median (95% Cis)*	P
Pre-suspicion	All	-2.12 [-2.64, -1.61]	1.00763e-16
Pre-diagnosis	All	-1.26 [-1.82, -0.75]	4.91262e-09
Post-diagnosis	All	-0.56 [-0.98, -0.16]	0.02463
Pre-suspicion	Pre-diagnosis	-0.65 [-0.97, -0.38]	0.01556
Pre-suspicion	Post-diagnosis	-1.45 [-2.06, -0.94]	3.067e-07
Pre-diagnosis	Post-diagnosis	-0.59 [-1.07, -0.07]	0.02666
* Pseudo median and P-value calculated with Wilcoxon rank sum Test, comparing Group 1 to Group 2

### Sheet: S5 - Fraction high score
	High score
Disease	Pre-suspicion	Pre-diagnosis	Post-diagnosis	All
MFS	0 (0%)	4 (12%)	8 (24%)	11 (33%)
EDS	1 (5.3%)	2 (11%)	1 (5.3%)	2 (11%)
LDS	1 (5.9%)	3 (18%)	3 (18%)	7 (41%)
STL	4 (22%)	7 (39%)	9 (50%)	10 (56%)
ALL	6 (6.9%)	16 (18%)	21 (24%)	30 (34%)

### Sheet: S6 - MFS (N=33) features
		Counts				Percentage
phecode	phecode string	Pre-suspicion	Suspicion to dx	Post-diagnosis	All data	Pre-suspicion	Suspicion to dx	Post-diagnosis	All data
209.11	Tall stature, acromegaly and gigantism	1	1	0	1	0.030303	0.030303	0	0.030303
371	Cataract	0	0	2	2	0	0	0.0606061	0.0606061
372.2	Dislocation of lens	1	4	6	6	0.030303	0.121212	0.181818	0.181818
381	Strabismus	1	0	4	5	0.030303	0	0.121212	0.151515
381.4	Exotropia	1	0	4	5	0.030303	0	0.121212	0.151515
387.2	Myopia	1	4	4	7	0.030303	0.121212	0.121212	0.212121
413.1	Mitral valve disorders	1	6	9	10	0.030303	0.181818	0.272727	0.30303
413.11	Mitral valve insufficiency	0	2	4	4	0	0.0606061	0.121212	0.121212
413.22	Aortic insufficiency	1	2	3	4	0.030303	0.0606061	0.0909091	0.121212
413.3	Tricuspid valve disorders	0	0	1	1	0	0	0.030303	0.030303
424	Heart failure	0	0	1	1	0	0	0.030303	0.030303
438.1	Aortic aneurysm and ectasia	1	4	16	16	0.030303	0.121212	0.484848	0.484848
474.1	Emphysema	0	0	1	1	0	0	0.030303	0.030303
708	Osteoarthritis	0	0	1	1	0	0	0.030303	0.030303
709.24	Hammer toe	1	0	0	1	0.030303	0	0	0.030303
710.3	Acquired deformities of the knee	0	1	0	1	0	0.030303	0	0.030303
710.41	Flat foot [pes planus]	0	3	1	3	0	0.0909091	0.030303	0.0909091
712.51	Hypermobility syndrome	1	2	1	3	0.030303	0.0606061	0.030303	0.0909091
714.3	Scoliosis	1	3	7	7	0.030303	0.0909091	0.212121	0.212121
715.3	Spondylolisthesis	0	0	1	1	0	0	0.030303	0.030303
733.1	Major anomalies of jaw size	0	1	0	1	0	0.030303	0	0.030303
733.31	Crowding of teeth	0	1	0	1	0	0.030303	0	0.030303
758	Congenital deformities of skull, face, & jaw	2	0	0	2	0.0606061	0	0	0.0606061
786.1	Pectus excavatum	1	2	2	4	0.030303	0.0606061	0.0606061	0.121212
786.2	Pectus carinatum	1	1	3	3	0.030303	0.030303	0.0909091	0.0909091
-	Any phenotype	11	16	25	29	0.333333	0.484848	0.757576	0.878788

### Sheet: S7 EDS (N=19) features
		Counts				Percentage
phecode	phecode_string	Pre-suspicion	Suspicion to dx	Post-diagnosis	All data	Pre-suspicion	Suspicion to dx	Post-diagnosis	All data
168.19	Spontaneous ecchymoses	0	2	2	3	0	0.105263	0.105263	0.157895
387.2	Myopia	1	1	0	1	0.0526316	0.0526316	0	0.0526316
413.1	Mitral valve disorders	0	0	2	2	0	0	0.105263	0.105263
438.1	Aortic aneurysm and ectasia	0	1	2	2	0	0.0526316	0.105263	0.105263
438.6	Cerebral aneurysm	1	1	3	3	0.0526316	0.0526316	0.157895	0.157895
504	Periodontal diseases	0	0	1	1	0	0	0.0526316	0.0526316
520.11	Inguinal hernia	1	1	1	2	0.0526316	0.0526316	0.0526316	0.105263
520.13	Umbilical hernia	1	1	0	1	0.0526316	0.0526316	0	0.0526316
676.2	Scar conditions and fibrosis of skin	0	0	2	2	0	0	0.105263	0.105263
684.1	Alopecia	0	1	0	1	0	0.0526316	0	0.0526316
708	Osteoarthritis	0	0	1	1	0	0	0.0526316	0.0526316
710.42	Club foot	2	1	2	2	0.105263	0.0526316	0.105263	0.105263
712.51	Hypermobility syndrome	2	1	2	3	0.105263	0.0526316	0.105263	0.157895
712.6	Instability of joint	1	0	2	3	0.0526316	0	0.105263	0.157895
712.61	Recurrent dislocation of joint	1	0	0	1	0.0526316	0	0	0.0526316
713.3	Pain in joint	2	1	6	8	0.105263	0.0526316	0.315789	0.421053
714.3	Scoliosis	0	1	1	2	0	0.0526316	0.0526316	0.105263
726	Osteoporosis and low bone density	0	0	1	1	0	0	0.0526316	0.0526316
726.2	Pathologic fracture	0	0	1	1	0	0	0.0526316	0.0526316
727	Other disorders of bone	2	1	3	4	0.105263	0.0526316	0.157895	0.210526
783.1	Congenital dislocation of hip	0	1	0	1	0	0.0526316	0	0.0526316
807.2	Weakness	1	1	3	3	0.0526316	0.0526316	0.157895	0.157895
872	Other and ill-defined conditions originating in the perinatal period	1	0	0	1	0.0526316	0	0	0.0526316
890.3	Short stature	1	0	0	1	0.0526316	0	0	0.0526316
-	Any phenotype	11	9	17	18	0.578947	0.473684	0.894737	0.947368

### Sheet: S8 LDS (N=17) features
		Counts				Percentage
phecode	phecode_string	Pre-suspicion	Suspicion to dx	Post-diagnosis	All data	Pre-suspicion	Suspicion to dx	Post-diagnosis	All data
209.11	Tall stature, acromegaly and gigantism	0	1	1	1	0	0.0588235	0.0588235	0.0588235
324.34	Torticollis	2	1	0	2	0.117647	0.0588235	0	0.117647
361.3	Ptosis of eyelid	2	0	1	2	0.117647	0	0.0588235	0.117647
413.1	Mitral valve disorders	1	0	1	2	0.0588235	0	0.0588235	0.117647
413.11	Mitral valve insufficiency	1	0	1	2	0.0588235	0	0.0588235	0.117647
425	Cardiomegaly	1	1	1	2	0.0588235	0.0588235	0.0588235	0.117647
438.1	Aortic aneurysm and ectasia	1	3	7	8	0.0588235	0.176471	0.411765	0.470588
438.11	Abdominal aortic aneurysm	1	0	0	1	0.0588235	0	0	0.0588235
438.12	Thoracic aneurysm	0	0	5	5	0	0	0.294118	0.294118
438.41	Aortic dissection	1	0	1	1	0.0588235	0	0.0588235	0.0588235
444.1	Varicose veins	1	1	1	2	0.0588235	0.0588235	0.0588235	0.117647
520.11	Inguinal hernia	0	2	0	2	0	0.117647	0	0.117647
520.13	Umbilical hernia	0	2	0	2	0	0.117647	0	0.117647
522.61	Eosinophilic esophagitis	1	1	1	1	0.0588235	0.0588235	0.0588235	0.0588235
675.2	Striae atrophicae	0	1	1	1	0	0.0588235	0.0588235	0.0588235
676.2	Scar conditions and fibrosis of skin	0	0	2	2	0	0	0.117647	0.117647
708	Osteoarthritis	0	0	1	1	0	0	0.0588235	0.0588235
710.41	Flat foot [pes planus]	0	2	3	4	0	0.117647	0.176471	0.235294
712.51	Hypermobility syndrome	0	2	0	2	0	0.117647	0	0.117647
712.6	Instability of joint	0	0	2	2	0	0	0.117647	0.117647
714.3	Scoliosis	0	0	2	2	0	0	0.117647	0.117647
719.92	Contracture of joint	1	0	0	1	0.0588235	0	0	0.0588235
726.1	Osteoporosis	0	0	2	2	0	0	0.117647	0.117647
728.2	Osteochondritis dissecans	0	1	0	1	0	0.0588235	0	0.0588235
758	Congenital deformities of skull, face, and jaw	2	0	1	3	0.117647	0	0.0588235	0.176471
778.3	Patent ductus arteriosus	2	0	0	2	0.117647	0	0	0.117647
778.4	Congenital anomalies of aorta	0	0	3	3	0	0	0.176471	0.176471
780.42	Atrial septal defect	2	1	4	4	0.117647	0.0588235	0.235294	0.235294
786	Pectus deformity	0	2	1	2	0	0.117647	0.0588235	0.117647
786.1	Pectus excavatum	0	1	1	1	0	0.0588235	0.0588235	0.0588235
786.2	Pectus carinatum	0	1	0	1	0	0.0588235	0	0.0588235
809.2	Chronic pain	0	0	3	3	0	0	0.176471	0.176471
890	Lack of expected normal physiological development in childhood	1	0	2	3	0.0588235	0	0.117647	0.176471
892.6	Intellectual disabilities	0	0	1	1	0	0	0.0588235	0.0588235
	Any phenotype	7	8	14	15	0.411765	0.470588	0.823529	0.882353

### Sheet: S9 STL (N=18) features
		Counts				Percentage
phecode	phecode_string	Pre-suspicion	Suspicion to dx	Post-diagnosis	All data	Pre-suspicion	Suspicion to dx	Post-diagnosis	All data
371	Cataract	1	1	5	5	0.0555556	0.0555556	0.277778	0.277778
374.1	Retinal detachments and breaks	2	1	5	6	0.111111	0.0555556	0.277778	0.333333
375.1	Glaucoma	1	0	3	3	0.0555556	0	0.166667	0.166667
387.2	Myopia	3	4	9	9	0.166667	0.222222	0.5	0.5
388.1	Blindness of both eyes	0	1	0	1	0	0.0555556	0	0.0555556
396.1	Conductive hearing loss	1	0	3	4	0.0555556	0	0.166667	0.222222
396.2	Sensorineural hearing loss	3	2	5	5	0.166667	0.111111	0.277778	0.277778
708	Osteoarthritis	0	0	1	1	0	0	0.0555556	0.0555556
712.51	Hypermobility syndrome	0	1	0	1	0	0.0555556	0	0.0555556
713	Symptoms related to joints	2	1	4	6	0.111111	0.0555556	0.222222	0.333333
714.3	Scoliosis	1	0	1	2	0.0555556	0	0.0555556	0.111111
733.1	Major anomalies of jaw size	1	0	0	1	0.0555556	0	0	0.0555556
756	Congenital malformations of face & neck	0	1	4	4	0	0.0555556	0.222222	0.222222
757	Oral cleft	5	5	5	7	0.277778	0.277778	0.277778	0.388889
757.1	Cleft palate	4	5	5	7	0.222222	0.277778	0.277778	0.388889
787	Congenital malformations of spine &bony thorax	1	0	0	1	0.0555556	0	0	0.0555556
890.3	Short stature	0	0	1	1	0	0	0.0555556	0.0555556
	Any phenotype	13	12	16	17	0.722222	0.666667	0.888889	0.944444
